# Two Decades of Rheumatology Research (2000-2023): A Dynamic Topic Modeling Perspective

**DOI:** 10.1101/2024.06.06.24308533

**Authors:** Alfredo Madrid-García, Dalifer Freites-Núñez, Luis Rodríguez-Rodríguez

## Abstract

**Background:** Rheumatology has experience notably changes in last decades. New drugs, including biologic agents and janus kinase inhibitors, have bloosom. Concepts such as *window of opportunity*, *arthralgia suspicious for progression*, or *difficult-to-treat rheumatoid arthritis* have appeared; and new management approaches and strategies such as *treat-to-target* have become popular. Statistical learning methods, gene therapy, telemedicine or precision medicine are other advancements that have gained relevance in the field. To better characterise the research landscape and advances in rheumatology, automatic and efficient approaches based on natural language processing should be used. The objective of this study is to use topic modeling techniques to uncover key topics and trends in the rheumatology research conducted in the last 23 years.

**Methods:** This study analysed 96,004 abstracts published between 2000 and December 31, 2023, drawn from 34 specialised rheumatology journals obtained from PubMed. BERTopic, a novel topic modeling approach that considers semantic relationships among words and their context, was used to uncover topics. Up to 30 different models were trained. Based on the number of topics, outliers and topic coherence score, two of them were finally selected, and the topics manually labeled by two rheumatologists. Word clouds and hierarchical clustering visualizations were computed. Finally, hot and cold trends were identified using linear regression models.

**Results:** Abstracts were classified into 45 and 47 topics. The most frequent topics were rheumatoid arthritis, systemic lupus erythematosus and osteoarthritis. Expected topics such as COVID-19 or JAK inhibitors were identified after conducting the dynamic topic modeling. Topics such as spinal surgery or bone fractures have gained relevance in last years, however, antiphospholipid syndrome, or septic arthritis have lost momentum.

**Conclusions:** Our study utilized advanced natural language processing techniques to analyse the rheumatology research landscape, and identify key themes and emerging trends. The results highlight the dynamic and varied nature of rheumatology research, illustrating how interest in certain topics have shifted over time.
