## Supplementary Excel File Top 5 Predominant Topics.xlsx for "Two Decades of Rheumatology Research (2000-2023): A Dynamic Topic Modeling Perspective"

### Sheet: Hoja1
Model	Min	Seed	Id	Terms
all-mpnet-base-v2	50	42	2201	dm, myositis, muscle, iim, dermatomyositis
all-mpnet-base-v2	50	42	2060	il, cells, synovial, ra, expression
all-mpnet-base-v2	50	42	1989	sle, lupus, systemic lupus, damage, erythematosus
all-mpnet-base-v2	50	42	1883	pss, ss, sjogren, sjogren syndrome, salivary
all-mpnet-base-v2	50	42	1468	jia, children, juvenile, idiopathic arthritis, juvenile idiopathic
all-mpnet-base-v2	50	52	2200	dm, myositis, muscle, iim, dermatomyositis
all-mpnet-base-v2	50	52	2023	il, cells, synovial, ra, expression
all-mpnet-base-v2	50	52	1878	cartilage, chondrocytes, chondrocyte, expression, articular
all-mpnet-base-v2	50	52	1693	knee, oa, osteoarthritis, knee oa, pain
all-mpnet-base-v2	50	52	1620	pss, ss, sjogren, sjogren syndrome, salivary
all-mpnet-base-v2	50	62	2226	dm, myositis, muscle, iim, dermatomyositis
all-mpnet-base-v2	50	62	2138	il, cells, synovial, ra, expression
all-mpnet-base-v2	50	62	2066	cartilage, chondrocytes, chondrocyte, oa, expression
all-mpnet-base-v2	50	62	2018	sle, lupus, systemic lupus, damage, erythematosus
all-mpnet-base-v2	50	62	1648	osteoporosis, bmd, bone, fracture, fractures
S-PubMedBert	50	42	2185	dm, myositis, muscle, iim, dermatomyositis
S-PubMedBert	50	42	2160	osteoporosis, bmd, bone, fracture, fractures
S-PubMedBert	50	42	2136	il, cells, synovial, fls, expression
S-PubMedBert	50	42	1946	gout, urate, allopurinol, hyperuricemia, uric
S-PubMedBert	50	42	1894	knee, oa, cartilage, osteoarthritis, knee oa
S-PubMedBert	50	52	2197	dm, myositis, muscle, iim, dermatomyositis
S-PubMedBert	50	52	2185	il, cells, synovial, fls, expression
S-PubMedBert	50	52	2158	osteoporosis, bmd, bone, fracture, fractures
S-PubMedBert	50	52	1945	gout, urate, allopurinol, hyperuricemia, uric
S-PubMedBert	50	52	1843	pss, ss, sjogren, sjogren syndrome, salivary
S-PubMedBert	50	62	2205	dm, myositis, muscle, iim, dermatomyositis
S-PubMedBert	50	62	1773	pss, ss, sjogren, sjogren syndrome, salivary
S-PubMedBert	50	62	1764	anca, aav, vasculitis, gpa, granulomatosis
S-PubMedBert	50	62	1609	chondrocytes, cartilage, expression, chondrocyte, articular
S-PubMedBert	50	62	1440	fm, fibromyalgia, fms, pain, fm patients
all-mpnet-base-v2	100	42	2568	vasculitis, anca, aav, gpa, polyangiitis
all-mpnet-base-v2	100	42	2276	psa, psoriatic, psoriasis, psoriatic arthritis, arthritis psa
all-mpnet-base-v2	100	42	2209	dm, myositis, muscle, iim, dermatomyositis
all-mpnet-base-v2	100	42	2088	osteoporosis, bone, bmd, fracture, fractures
all-mpnet-base-v2	100	42	1999	sle, lupus, systemic lupus, damage, erythematosus
all-mpnet-base-v2	100	52	2605	vasculitis, anca, aav, gpa, polyangiitis
all-mpnet-base-v2	100	52	2365	psa, psoriatic, psoriasis, psoriatic arthritis, arthritis psa
all-mpnet-base-v2	100	52	2214	dm, myositis, muscle, iim, dermatomyositis
all-mpnet-base-v2	100	52	1937	il, cells, ra, synovial, expression
all-mpnet-base-v2	100	52	1838	osteoporosis, bone, bmd, fracture, fractures
all-mpnet-base-v2	100	62	2579	vasculitis, anca, aav, gpa, polyangiitis
all-mpnet-base-v2	100	62	2336	psa, psoriatic, psoriasis, psoriatic arthritis, arthritis psa
all-mpnet-base-v2	100	62	2194	dm, myositis, muscle, iim, dermatomyositis
all-mpnet-base-v2	100	62	2010	il, cells, synovial, ra, expression
all-mpnet-base-v2	100	62	1998	osteoporosis, bone, bmd, fracture, fractures
S-PubMedBert	100	42	3082	cartilage, chondrocytes, oa, expression, articular
S-PubMedBert	100	42	2252	il, cells, ra, synovial, expression
S-PubMedBert	100	42	2202	dm, myositis, muscle, iim, dermatomyositis
S-PubMedBert	100	42	2118	osteoporosis, bmd, bone, fracture, fractures
S-PubMedBert	100	42	1946	gout, urate, allopurinol, hyperuricemia, uric
S-PubMedBert	100	52	4088	il, cells, ra, synovial, expression
S-PubMedBert	100	52	2999	cartilage, chondrocytes, oa, expression, articular
S-PubMedBert	100	52	2259	osteoporosis, bmd, bone, fracture, fractures
S-PubMedBert	100	52	2200	dm, myositis, muscle, iim, dermatomyositis
S-PubMedBert	100	52	1941	gout, urate, allopurinol, hyperuricemia, uric
S-PubMedBert	100	62	2998	cartilage, chondrocytes, oa, expression, articular
S-PubMedBert	100	62	2249	il, cells, ra, synovial, expression
S-PubMedBert	100	62	2215	dm, myositis, muscle, iim, dermatomyositis
S-PubMedBert	100	62	2180	osteoporosis, bmd, bone, fracture, fractures
S-PubMedBert	100	62	1983	gout, urate, allopurinol, uric, hyperuricemia
all-mpnet-base-v2	150	42	4798	ssc, systemic sclerosis, sclerosis, ssc patients, skin
all-mpnet-base-v2	150	42	4443	spondylitis, ankylosing, ankylosing spondylitis, spa, axspa
all-mpnet-base-v2	150	42	2536	vasculitis, anca, aav, gpa, polyangiitis
all-mpnet-base-v2	150	42	2493	il, cells, ra, synovial, expression
all-mpnet-base-v2	150	42	2482	gout, urate, crystals, allopurinol, uric
all-mpnet-base-v2	150	52	4874	ssc, systemic sclerosis, sclerosis, ssc patients, skin
all-mpnet-base-v2	150	52	4459	spondylitis, ankylosing, ankylosing spondylitis, spa, axspa
all-mpnet-base-v2	150	52	3894	sle, lupus, ln, renal, nephritis
all-mpnet-base-v2	150	52	3059	cartilage, chondrocytes, oa, articular, expression
all-mpnet-base-v2	150	52	2556	vasculitis, anca, aav, gpa, polyangiitis
all-mpnet-base-v2	150	62	8278	knee, oa, osteoarthritis, pain, hip
all-mpnet-base-v2	150	62	5788	ra, patients, disease, mtx, remission
all-mpnet-base-v2	150	62	4794	ssc, systemic sclerosis, sclerosis, ssc patients, skin
all-mpnet-base-v2	150	62	4521	spondylitis, ankylosing, ankylosing spondylitis, spa, axspa
all-mpnet-base-v2	150	62	3048	cartilage, chondrocytes, oa, articular, expression
S-PubMedBert	150	42	4193	il, cells, ra, synovial, expression
S-PubMedBert	150	42	2790	cartilage, chondrocytes, oa, expression, articular
S-PubMedBert	150	42	2307	anca, vasculitis, aav, gpa, polyangiitis
S-PubMedBert	150	42	2284	osteoporosis, bmd, bone, fracture, fractures
S-PubMedBert	150	42	2269	mtx, patients, treatment, tnfi, infliximab
S-PubMedBert	150	52	4327	il, cells, ra, synovial, expression
S-PubMedBert	150	52	3024	cartilage, chondrocytes, oa, expression, articular
S-PubMedBert	150	52	2412	gout, urate, crystals, allopurinol, uric
S-PubMedBert	150	52	2204	anca, vasculitis, aav, gpa, polyangiitis
S-PubMedBert	150	52	2200	dm, myositis, muscle, iim, dermatomyositis
S-PubMedBert	150	62	6347	ra, patients, mtx, disease, activity
S-PubMedBert	150	62	4233	cells, il, ra, synovial, expression
S-PubMedBert	150	62	2467	osteoporosis, bone, bmd, fracture, fractures
S-PubMedBert	150	62	2327	gout, urate, crystals, allopurinol, crystal
S-PubMedBert	150	62	2213	dm, myositis, muscle, iim, dermatomyositis
all-mpnet-base-v2	200	42	6267	ra, patients, disease, mtx, remission
all-mpnet-base-v2	200	42	4653	ssc, systemic sclerosis, sclerosis, ssc patients, patients
all-mpnet-base-v2	200	42	4517	spondylitis, ankylosing, ankylosing spondylitis, spa, axspa
all-mpnet-base-v2	200	42	3131	cartilage, chondrocytes, oa, articular, expression
all-mpnet-base-v2	200	42	2608	il, cells, ra, synovial, arthritis
all-mpnet-base-v2	200	52	7689	ra, patients, disease, arthritis, mtx
all-mpnet-base-v2	200	52	7566	knee, oa, osteoarthritis, pain, hip
all-mpnet-base-v2	200	52	4895	ssc, systemic sclerosis, sclerosis, ssc patients, patients
all-mpnet-base-v2	200	52	4507	spondylitis, ankylosing, ankylosing spondylitis, spa, axspa
all-mpnet-base-v2	200	52	3471	sle, lupus, ln, renal, cells
all-mpnet-base-v2	200	62	8122	ra, patients, disease, arthritis, mtx
all-mpnet-base-v2	200	62	4844	ssc, systemic sclerosis, sclerosis, ssc patients, patients
all-mpnet-base-v2	200	62	4533	spondylitis, ankylosing, ankylosing spondylitis, spa, axspa
all-mpnet-base-v2	200	62	3234	cartilage, oa, chondrocytes, expression, articular
all-mpnet-base-v2	200	62	2504	vasculitis, anca, aav, gpa, polyangiitis
S-PubMedBert	200	42	13043	sle, lupus, patients, systemic lupus, erythematosus
S-PubMedBert	200	42	6203	knee, oa, osteoarthritis, pain, hip
S-PubMedBert	200	42	4932	ssc, systemic sclerosis, sclerosis, patients, ssc patients
S-PubMedBert	200	42	4163	ra, cells, il, synovial, expression
S-PubMedBert	200	42	3013	ra, patients, disease, activity, rheumatology
S-PubMedBert	200	52	7133	ra, patients, disease, mtx, arthritis
S-PubMedBert	200	52	6622	knee, oa, osteoarthritis, pain, hip
S-PubMedBert	200	52	4921	ssc, systemic sclerosis, sclerosis, ssc patients, patients
S-PubMedBert	200	52	4076	cells, il, ra, synovial, expression
S-PubMedBert	200	52	3696	cartilage, oa, chondrocytes, expression, articular
S-PubMedBert	200	62	6212	knee, oa, osteoarthritis, pain, hip
S-PubMedBert	200	62	6210	ra, patients, disease, mtx, arthritis
S-PubMedBert	200	62	5207	ssc, systemic sclerosis, sclerosis, patients, ssc patients
S-PubMedBert	200	62	4334	cells, ra, il, synovial, expression
S-PubMedBert	200	62	3440	cartilage, chondrocytes, oa, expression, articular
all-mpnet-base-v2	250	42	8698	ra, patients, disease, arthritis, treatment
all-mpnet-base-v2	250	42	7290	knee, oa, osteoarthritis, pain, hip
all-mpnet-base-v2	250	42	5981	sle, lupus, patients, systemic lupus, erythematosus
all-mpnet-base-v2	250	42	4751	ssc, systemic sclerosis, sclerosis, patients, ssc patients
all-mpnet-base-v2	250	42	4623	spa, spondylitis, ankylosing, ankylosing spondylitis, axspa
all-mpnet-base-v2	250	52	7805	knee, oa, osteoarthritis, pain, hip
all-mpnet-base-v2	250	52	7409	ra, patients, disease, arthritis, mtx
all-mpnet-base-v2	250	52	4936	cartilage, oa, chondrocytes, expression, articular
all-mpnet-base-v2	250	52	4888	ssc, systemic sclerosis, sclerosis, ssc patients, patients
all-mpnet-base-v2	250	52	3103	axspa, spondylitis, ankylosing, ankylosing spondylitis, spa
all-mpnet-base-v2	250	62	11885	sle, lupus, patients, systemic lupus, erythematosus
all-mpnet-base-v2	250	62	9348	ra, patients, disease, arthritis, rheumatoid
all-mpnet-base-v2	250	62	5156	knee, oa, osteoarthritis, pain, hip
all-mpnet-base-v2	250	62	4742	ssc, systemic sclerosis, sclerosis, patients, ssc patients
all-mpnet-base-v2	250	62	4250	cartilage, oa, chondrocytes, expression, articular
S-PubMedBert	250	42	6178	knee, oa, pain, osteoarthritis, hip
S-PubMedBert	250	42	5988	ra, patients, disease, mtx, activity
S-PubMedBert	250	42	4866	ssc, patients, systemic sclerosis, sclerosis, ssc patients
S-PubMedBert	250	42	4680	cartilage, oa, chondrocytes, expression, articular
S-PubMedBert	250	42	4458	ra, il, cells, synovial, expression
S-PubMedBert	250	52	6141	ra, patients, disease, mtx, activity
S-PubMedBert	250	52	6019	knee, oa, pain, osteoarthritis, hip
S-PubMedBert	250	52	4814	ssc, systemic sclerosis, sclerosis, patients, ssc patients
S-PubMedBert	250	52	4584	cartilage, oa, chondrocytes, expression, articular
S-PubMedBert	250	52	4462	ra, cells, il, synovial, expression
S-PubMedBert	250	62	7708	ra, patients, disease, arthritis, treatment
S-PubMedBert	250	62	6124	knee, oa, pain, osteoarthritis, hip
S-PubMedBert	250	62	5151	ssc, patients, systemic sclerosis, sclerosis, ssc patients
S-PubMedBert	250	62	3931	cells, il, ra, synovial, expression
S-PubMedBert	250	62	3519	cartilage, oa, chondrocytes, expression, articular
